# Spinal Cord Motor Neuron Phenotypes and Polygenic Risk Scores in Sporadic Amyotrophic Lateral Sclerosis: Deciphering the Disease Pathology and Therapeutic Potential of Ropinirole Hydrochloride

**DOI:** 10.1101/2024.03.04.24303652

**Authors:** Chris Kato, Satoru Morimoto, Shinichi Takahashi, Shinichi Namba, Qingbo S. Wang, Yukinori Okada, Hideyuki Okano

**Author notes:** **Co-corresponding author Correspondences to:** Hideyuki Okano, MD, PhD, Dean, Keio University Graduate School of Medicine, Professor, Department of Physiology, Full address: Department of Physiology, Keio University School of Medicine, 35, Shinanomachi, Shinjuku-ku, Tokyo, 160-8582, Japan, Tell, Satoru Morimoto, MD, PhD, Instructor, Department of Physiology, Department of Physiology, Keio University School of Medicine, 35 Shinanomachi, Shinjuku-ku, Tokyo, 160-8582, Japan, Tell.

## Abstract

This study investigated the genetic factors associated with the onset of amyotrophic lateral sclerosis (ALS) and the mechanism of action of Ropinirole hydrochloride (ROPI) in ALS treatment. Firstly, ALS is a neurodegenerative disease characterized by the degeneration of both upper and lower motor neurons (MNs), and identifying the genetic factors of sporadic ALS (SALS) has been challenging. However, ALS-like phenotypes have been observed in induced pluripotent stem cell-derived lower MNs (iPSC-LMNs) of SALS patients, suggesting a polygenic contribution to SALS pathogenesis, and ROPI has emerged as a novel therapeutic candidate for ALS treatment. Moreover, recent genome-wide association studies (GWAS) have suggested an association between high levels of blood total cholesterol (bTC) and ALS. The study aimed to combine iPSC-LMN phenotypes and polygenic risk scores (PRS) to quantify the genetic background of patients and analyze the mechanism of action of ROPI in ALS treatment. Twenty SALS patients were included in the study, and iPSC-LMN phenotypes, PRS for 58 quantitative traits, and ALS were calculated. The results indicated that patients with a higher PRS for bTC showed changes in iPSC-LMN phenotypes, particularly a higher response to ROPI. Additionally, a correlation was observed between bTC levels and the expression of cholesterol biosynthesis (CB) enzymes in MNs, suggesting their involvement in the pathogenesis of SALS. Furthermore, the study compared the liver and spinal cord expression of CB enzymes and found a correlation between bTC levels and CB enzyme expression, particularly in MNs, which may partly explain the MN-specific pathogenesis of SALS. In conclusion, the study suggests that high bTC levels and increased CB activity may contribute to the pathogenesis of SALS, and CB suppression may be a potential therapeutic strategy for ALS, supported by the mechanism of action of ROPI in ALS treatment.
