## Supplementary for "Spinal Cord Motor Neuron Phenotypes and Polygenic Risk Scores in Sporadic Amyotrophic Lateral Sclerosis: Deciphering the Disease Pathology and Therapeutic Potential of Ropinirole Hydrochloride": Kato_et_al_medRxiv_supple table.xlsx

### Sheet: Supplementary_table_1
Traits	Correlation_score_CI_upper_uNL	Correlation_score_uNL	Correlation_score_CI_lower_uNL	P_value_uNL	Correlation_score_CI_upper_diNLROPI	Correlation_score_diNLROPI	Correlation_score_CI_lower_diNLROPI	P_value_diNLROPI	information
AG	0.347267	-0.112549	-0.528736	0.636618	0.53335	0.118889	-0.341604	0.617617	Albumin/globulin ratio (AG) (autosome)
Alb	0.267667	-0.198348	-0.589156	0.401863	0.651316	0.293343	-0.171432	0.209393	Albumin (Alb) (autosome)
ALP	0.657214	0.302739	-0.161405	0.194488	0.368374	-0.088588	-0.511074	0.71034	Alkaline phosphatase (ALP) (autosome)
ALS	0.191117	-0.274631	-0.63944	0.241275	0.599758	0.214047	-0.252379	0.364843	Amyotriphic lateral sclerosis (ALS) (autosome)
ALT	0.572233	0.173697	-0.291207	0.46394	0.486854	0.0565075	-0.395913	0.812947	Alanine aminotransferase (ALT) (autosome)
APTT	-0.0398971	-0.474048	-0.757635	0.034721	0.548242	0.139586	-0.322879	0.557245	Activated partial thromboplastin time (APTT) (autosome)
AST	0.525119	0.107602	-0.351663	0.651598	0.436651	-0.00727516	-0.448353	0.975716	Aspartate aminotransferase(AST) (autosome)
Baso	0.438069	-0.00552292	-0.446951	0.981563	0.518696	0.0988692	-0.359375	0.678358	Basophil count (Baso) (autosome)
BS	0.619156	0.243295	-0.223263	0.301311	0.672025	0.326643	-0.135458	0.159831	Blood sugar (BS) (autosome)
BUN	0.275487	-0.190224	-0.583617	0.421798	0.434921	-0.00941062	-0.450057	0.96859	Blood urea nitrogen (BUN) (autosome)
Ca	0.239799	-0.226788	-0.608264	0.336286	0.452873	0.0129463	-0.43205	0.956798	Calcium (Ca) (autosome)
CK	0.307593	-0.156187	-0.560003	0.510815	0.235964	-0.23064	-0.610819	0.327918	Creatine kinase (CK) (autosome)
Cl	0.647511	0.287318	-0.177811	0.219337	-0.0127879	-0.452747	-0.745839	0.0450143	Chloride (Cl) (autosome)
CRP	0.0245013	-0.422601	-0.728825	0.0634097	0.522342	0.103818	-0.355012	0.663146	C-reactive protein (CRP) (autosome)
DBP	0.680664	0.340793	-0.119794	0.14146	0.358761	-0.0995668	-0.519211	0.676206	Diastolic blood pressure (DBP) (autosome)
EA	0.547696	0.138821	-0.323578	0.559431	0.328943	-0.132928	-0.543479	0.576379	E/A ratio (EA) (autosome)
EF	0.627578	0.256212	-0.210134	0.275552	0.457331	0.0185679	-0.427465	0.938069	Ejection fraction (EF) (autosome)
eGFR	0.592805	0.203728	-0.262454	0.38895	0.394903	-0.0577007	-0.487767	0.809066	Estimated glomerular filtration rate (eGFR) (autosome)
Eosino	0.63879	0.273614	-0.192175	0.243091	0.533343	0.11888	-0.341612	0.617645	Eosinophil count (Eosino) (autosome)
Fbg	0.602049	0.217465	-0.249019	0.357049	0.55563	0.149988	-0.31333	0.527935	Fibrinogen (Fbg) (autosome)
FS	0.678214	0.336765	-0.124276	0.146531	0.379053	-0.0762589	-0.501844	0.749312	Fractional shortening (FS) (autosome)
GGT	0.297941	-0.166537	-0.567253	0.482838	0.47603	0.0424521	-0.407728	0.858953	γ-glutamyl transferase (GGT) (autosome)
Hb	0.709937	0.389912	-0.0635786	0.089227	0.425678	-0.0207513	-0.459057	0.930802	Hemoglobin (Hb) (autosome)
HbA1c	0.605363	0.222428	-0.244122	0.345907	0.678741	0.33763	-0.123315	0.145432	Hemoglobin A1c (HbA1c) (autosome)
HDL.C	0.365399	-0.0919976	-0.513609	0.699679	0.793957	0.541789	0.130574	0.0136069	High-density-lipoprotein cholesterol (HDL-C) (autosome)
Ht	0.661711	0.30995	-0.153644	0.183544	0.48175	0.049858	-0.401522	0.834648	Hematocrit (Ht) (autosome)
IVS	0.81924	0.590961	0.201005	0.00607196	0.430308	-0.0150848	-0.454571	0.94967	Interventricular septum thickness (IVS) (autosome)
K	0.314031	-0.149227	-0.555092	0.530054	0.405225	-0.0454444	-0.478346	0.849117	Potassium (K) (autosome)
LDH	0.437058	-0.00677241	-0.447951	0.977393	0.167838	-0.296721	-0.653441	0.20395	Lactate dehydrogenase (LDH) (autosome)
LDL.C	0.375968	-0.0798354	-0.504532	0.737942	0.638195	0.272684	-0.193143	0.244761	Low-density-lipoprotein cholesterol (LDL-C) (autosome)
LVDd	0.435172	-0.00910102	-0.44981	0.969623	0.403092	-0.0479892	-0.48031	0.840769	Left ventricular internal dimension in diastole (LVDd) (autosome)
LVDs	0.225026	-0.241547	-0.618009	0.304905	0.512794	0.0908999	-0.366358	0.703105	Left ventricular internal dimension in systole (LVDs) (autosome)
LVM	0.678684	0.337536	-0.12342	0.145551	0.411388	-0.0380621	-0.472622	0.87342	Left ventricular mass (LVM) (autosome)
LVMI	0.629769	0.259594	-0.206668	0.269042	0.511043	0.0885468	-0.36841	0.710469	Left ventricular mass index (LVMI) (autosome)
Lym	0.564331	0.162354	-0.301853	0.494052	0.265092	-0.201009	-0.590963	0.395447	Lymphocyte count (Lym) (autosome)
MAP	0.590757	0.200706	-0.265386	0.396175	0.467867	0.0319642	-0.416447	0.893579	Mean arterial pressure (MAP) (autosome)
MCH	0.405465	-0.0451583	-0.478124	0.850057	0.151797	-0.311659	-0.662773	0.181014	Mean corpuscular hemoglobin (MCH) (autosome)
MCHC	0.606771	0.224542	-0.242028	0.341222	0.48453	0.0534752	-0.398475	0.822828	Mean corpuscular hemoglobin concentration (MCHC) (autosome)
MCV	0.412621	-0.0365788	-0.471468	0.878317	0.186158	-0.279377	-0.642469	0.232908	Mean corpuscular volume (MCV) (autosome)
Mono	0.590333	0.200081	-0.265991	0.397679	0.032367	-0.416114	-0.725113	0.0680193	Monocyte count (Mono) (autosome)
Na	0.349064	-0.11053	-0.527262	0.642716	0.43014	-0.0152909	-0.454735	0.948984	Sodium (Na) (autosome)
NAP	0.600842	0.215663	-0.250792	0.361146	0.265274	-0.200821	-0.590836	0.395897	Non-albumin protein (NAP) (autosome)
Neutro	0.579845	0.184724	-0.280747	0.43559	0.561033	0.157652	-0.306233	0.506808	Neutrophil count (Neutro) (autosome)
P	0.209236	-0.257089	-0.628147	0.273854	0.664681	0.314735	-0.148463	0.176517	Phosphorus (P) (autosome)
Plt	0.559157	0.154985	-0.308708	0.514114	0.405428	-0.0452025	-0.478159	0.849912	Platelet count (Plt) (autosome)
PP	0.465772	0.0292881	-0.418659	0.902446	0.674016	0.32989	-0.131884	0.155478	Pulse pressure (PP) (autosome)
PT	0.174646	-0.290311	-0.649404	0.214359	0.632782	0.264259	-0.201868	0.260222	Prothrombin time (PT) (autosome)
PW	0.726995	0.419399	-0.0283908	0.0656546	0.383324	-0.071289	-0.498096	0.765195	Posterior wall thickness (PW) (autosome)
RBC	0.588967	0.198068	-0.267937	0.40254	0.607644	0.225855	-0.240725	0.338332	Red blood cell count (RBC) (autosome)
RWT	0.834268	0.621013	0.246131	0.00347552	0.357834	-0.10062	-0.519987	0.672963	Relative wall thickness (RWT) (autosome)
SBP	0.609821	0.229134	-0.237465	0.331175	0.550858	0.143259	-0.319518	0.546813	Systolic blood pressure (SBP) (autosome)
sCr	0.190205	-0.275505	-0.639999	0.239719	0.496891	0.0696956	-0.38469	0.770307	Serum creatinine (sCr) (autosome)
TBil	0.275477	-0.190234	-0.583624	0.421772	0.0823654	-0.373779	-0.700443	0.104497	Total bilirubin (TBil) (autosome)
TC	0.166468	-0.298005	-0.654248	0.201906	0.758233	0.475137	0.0412995	0.0342493	Total cholesterol (TC) (autosome)
TG	0.721741	0.410247	-0.0394328	0.0724007	0.346793	-0.113082	-0.529125	0.635013	Triglyceride (TG) (autosome)
TP	0.52743	0.11076	-0.348859	0.64202	0.455393	0.0161214	-0.429463	0.946216	Total protein (TP) (autosome)
UA	0.502354	0.0769369	-0.378469	0.747153	0.468439	0.0326962	-0.415841	0.891155	Uric acid (UA) (autosome)
WBC	0.646559	0.285814	-0.179397	0.221867	0.413065	-0.0360443	-0.471052	0.880083	White blood cell count (WBC) (autosome)
ZTT	0.578663	0.183004	-0.282385	0.43995	0.396059	-0.056335	-0.486722	0.813508	Zinc sulfate turbidity test (ZTT) (autosome)

### Sheet: Supplementary_Table_2
Data	Reference
Japanese allele frequency panel (ToMMo 54KJPN-SNV/INDEL)	Tadaka S, Katsuoka F, Ueki M, Kojima K, Makino S, Saito S, Otsuki A, Gocho C, Sakurai-Yageta M, Danjoh I, Motoike IN, Yamaguchi-Kabata Y, Shirota M, Koshiba S, Nagasaki M, Minegishi N, Hozawa A, Kuriyama S, Shimizu A, Yasuda J, Fuse N; Tohoku Medical Megabank Project Study Group; Tamiya G, Yamamoto M, Kinoshita K. 3.5KJPNv2: an allele frequency panel of 3552 Japanese individuals including the X c…
GWAS summary statistics data for 58 quantitative trais	Kanai M, Akiyama M, Takahashi A, Matoba N, Momozawa Y, Ikeda M, Iwata N, Ikegawa S, Hirata M, Matsuda K, Kubo M, Okada Y, Kamatani Y. Genetic analysis of quantitative traits in the Japanese population links cell types to complex human diseases. Nat Genet. 2018 Mar;50(3):390-400. doi: 10.1038/s41588-018-0047-6. Epub 2018 Feb 5. PMID: 29403010.
GWAS summary statistics data for ALS	van Rheenen W, van der Spek RAA, Bakker MK, van Vugt JJFA, Hop PJ, Zwamborn RAJ, de Klein N, Westra HJ, Bakker OB, Deelen P, Shireby G, Hannon E, Moisse M, Baird D, Restuadi R, Dolzhenko E, Dekker AM, Gawor K, Westeneng HJ, Tazelaar GHP, van Eijk KR, Kooyman M, Byrne RP, Doherty M, Heverin M, Al Khleifat A, Iacoangeli A, Shatunov A, Ticozzi N, Cooper-Knock J, Smith BN, Gromicho M, Chandran S, Pal…
Tissue specific effect sizes of eQTLs	GTEx Consortium. Human genomics. The Genotype-Tissue Expression (GTEx) pilot analysis: multitissue gene regulation in humans. Science. 2015 May 8;348(6235):648-60. doi: 10.1126/science.1262110. Epub 2015 May 7. PMID: 25954001; PMCID: PMC4547484.
Single-nucleus RNA sequence data of human lumber spinal cord	Yadav A, Matson KJE, Li L, Hua I, Petrescu J, Kang K, Alkaslasi MR, Lee DI, Hasan S, Galuta A, Dedek A, Ameri S, Parnell J, Alshardan MM, Qumqumji FA, Alhamad SM, Wang AP, Poulen G, Lonjon N, Vachiery-Lahaye F, Gaur P, Nalls MA, Qi YA, Maric D, Ward ME, Hildebrand ME, Mery PF, Bourinet E, Bauchet L, Tsai EC, Phatnani H, Le Pichon CE, Menon V, Levine AJ. A cellular taxonomy of the adult human spin…

### Sheet: Supplementary_Table_3
Name	ENSG code
HMGCS1	ENSG00000112972
HMGCS2	ENSG00000134240
ACAT1	ENSG00000075239
ACAT2	ENSG00000120437
HMGCR	ENSG00000113161
MVK	ENSG00000110921
PMVK	ENSG00000163344
MVD	ENSG00000167508
FDPS	ENSG00000160752
FDFT1	ENSG00000079459
SQLE	ENSG00000104549
LSS	ENSG00000160285
CYP51A1	ENSG00000001630
TM7SF2	ENSG00000149809
MSMO1	ENSG00000052802
NSDHL	ENSG00000147383
HSD17B7	ENSG00000132196
DHCR24	ENSG00000116133
EBP	ENSG00000147155
SC5D	ENSG00000109929
DHCR7	ENSG00000172893
